# Outpatient clonal propagation propelled rapid regional establishment of an emergent carbapenem-resistant *Acinetobacter baumannii* lineage ST499^Pas^

**DOI:** 10.1101/2022.06.21.22276711

**Authors:** Juan J. Calix, Maria C. Stockler de Almeida, Robert F. Potter, Meghan A. Wallace, Carey-Ann D. Burnham, Gautam Dantas

**Affiliations:** Division of Infectious Diseases, Washington University in St. Louis School of Medicine, St. Louis, Missouri 63130, United States of America; The Edison Family Center for Genome Sciences and Systems Biology, Washington University School of Medicine, St. Louis, Missouri 63130, United States of America; Department of Medicine, University of Sao Paolo, Sao Paolo, Brazil; Department of Pathology and Immunology, Washington University School of Medicine, St. Louis, Missouri 63130, United States of America; Department of Molecular Microbiology, Washington University School of Medicine, St. Louis, Missouri 63130, United States of America; Department of Biomedical Engineering, Washington University in St. Louis, St. Louis, Missouri 63130, United States of America

**Keywords:** *Acinetobacter baumannii*, molecular epidemiology, healthcare-associated infections, drug resistance

## Abstract

Combating the evolving health threat posed by carbapenem-resistant *Acinetobacter baumannii* (CR*Ab*) requires knowing how this non-commensal organism establishes regional pools and propagates among at-risk hosts. We report a 2017-2019 surge of CR*Ab* among patients receiving care in a USA multicenter system. This surge occurred during a period of sustained reduction in hospital-acquired CR*Ab* infections and coincided with marked reduction of CR*Ab* cases associated with distinctly more resistant antibiotypes. Isolate whole genome sequencing revealed surge isolates belonged to an emergent Pasteur scheme sequence type 499 (ST499^Pas^). Detailed query of health records guided by isolate genome comparative analyses revealed multiple clonal clusters linked to various outpatient healthcare settings (i.e., long term healthcare facilities, surgical and wound clinics, and other unidentified factors) but no evidence of a shared intrahospital source. We show that emergent CR*Ab* lineages can rapidly establish a regional presence even without gains in breadth of antibiotic resistance and negligible contribution from sustained intrahospital transmission. The emergence of ST499^Pas^ despite regional eradication of other CR*Ab* lineages shows how control efforts could be sidestepped via outpatient epidemiological niches. We also establish an approach to investigate the propagation of CR*Ab* lineages that can inform subsequent local surveillance efforts outside of hospital settings.
