## Supplemental Data 2 for "Outpatient clonal propagation propelled rapid regional establishment of an emergent carbapenem-resistant *Acinetobacter baumannii* lineage ST499^Pas^"

### Sheet: Data S3 Isolate List
Data S2. List and clinical charactereistics of BJC A. baumannii isolates collected for whole genome sequencing analysis
										Antimicrobial Susceptibility Testing (Zone of Clearance, mm)												Antimicrobial Susceptibility Testing (CLSI interpretation)
Isolate Name	BioSpecimen Accession	BioProject Number	Anatomic source	Index isolate	Patient ID number	Hospital acquired	Hospital	Isolation Date (M - YY)	CRAb	CRO zone	CAZ zone	FEP zone	MEM zone	IPM zone	TZP zone	SAM zone	CIP zone	GM zone	AMK zone	SXT zone	TOB zone	CRO inter	CAZ inter	FEP inter	MEM inter	IPM inter	TZP inter	SAM inter	CIP inter	GM inter	AMK inter	SXT inter	TOB inter
WU_MDCI_Ab270	SAMN19774250	PRJNA739144	SST/MSK	0	170	1	BJC1	2019-05-01	1	6	7	6	6	6	6	6	6	6	6	6	6	R	R	R	R	R	R	R	R	R	R	R	R
WU_MDCI_Ab269	SAMN19774249	PRJNA739144	RESP	1	170	1	BJC1	2019-05-01	1	6	6	6	6	6	6	6	6	6	6	6	6	R	R	R	R	R	R	R	R	R	R	R	R
WU_MDCI_Ab268	SAMN19774248	PRJNA739144	URINE	1	155	0	BJC1	2019-04-01	0	13	18	20	22	31	20	25	15	23	21	20		R	S	S	S	S	I	S	R	S	S	S
WU_MDCI_Ab267	SAMN19774247	PRJNA739144	SST/MSK	1	130	0	BJC1	2019-04-01	0	17	22	26	30		11	26	28	33		24		I	S	S	S		R	S	S	S		S
WU_MDCI_Ab261	SAMN19774241	PRJNA739144	RESP	1	55	1	BJC5	2019-03-01	0	18	24	25	25		24	28	24	22		25		I	S	S	S		S	S	S	S		S
WU_MDCI_Ab259	SAMN19774239	PRJNA739144	SST/MSK	1	16	0	BJC2	2019-03-01	1	10	14	12	6	6	6	10	6	16	22	14	20	R	R	R	R	R	R	R	R	S	S	I	S
WU_MDCI_Ab255	SAMN19774235	PRJNA739144	SST/MSK	0	4	0	BJC4	2019-03-01	1	12	17	17	6	6	10	18	6	23	23	17	23	R	I	I	R	R	R	S	R	S	S	S	S
WU_MDCI_Ab254	SAMN19774234	PRJNA739144	SST/MSK	1	4	0	BJC4	2019-03-01	1	12	16	18	6	6	10	18	6	22	25	18	24	R	I	S	R	R	R	S	R	S	S	S	S
WU_MDCI_Ab253	SAMN19774233	PRJNA739144	RESP	1	21	1	BJC2	2019-03-01	1	10	15	17	6	7	10	19	6	24	26	17	25	R	I	I	R	R	R	S	R	S	S	S	S
WU_MDCI_Ab252	SAMN19774232	PRJNA739144	URINE	1	8	0	BJC2	2019-02-01	1	17	15	6	6	6	6	6	6	25	25	15	23	I	I	R	R	R	R	R	R	S	S	I	S
WU_MDCI_Ab251	SAMN19774231	PRJNA739144	BLOOD	1	178	0	BJC1	2019-02-01	1	6	6	10	6	6	8	13	6	6	6	6	6	R	R	R	R	R	R	I	R	R	R	R	R
WU_MDCI_Ab250	SAMN19774230	PRJNA739144	SST/MSK	1	17	0	BJC1	2019-02-01	1	15	14	6	6	6	6	6	6	21	24	12	23	I	R	R	R	R	R	R	R	S	S	I	S
WU_MDCI_Ab249	SAMN19774229	PRJNA739144	SST/MSK	1	177	0	BJC1	2019-02-01	1	7	8	6	8	12	15	23	6	25	26	22		R	R	R	R	R	R	S	R	S	S	S	S
WU_MDCI_Ab248	SAMN19774228	PRJNA739144	SST/MSK	1	176	0	BJC2	2019-01-01	1	10	17	15	6	6	12	18	6	18	21	16	20	R	I	I	R	R	R	S	R	S	S	S	S
WU_MDCI_Ab246	SAMN19774226	PRJNA739144	SST/MSK	1	174	0	BJC3	2019-01-01	1	13	17	19	6	6	11	13	6	21	24	6	23	R	I	S	R	R	R	I	R	S	S	R	S
WU_MDCI_Ab245	SAMN19774225	PRJNA739144	URINE	1	173	0	BJC2	2019-01-01	1	11	17	17	6	6	8	15	6	25	25	17	24	R	I	I	R	R	R	S	R	S	S	S	S
WU_MDCI_Ab244	SAMN19774224	PRJNA739144	RESP	1	172	1	BJC5	2019-01-01	0	17	22	25	27		24	28	27	24		25		I	S	S	S		S	S	S	S		S
WU_MDCI_Ab239	SAMN19774219	PRJNA739144	SST/MSK	1	167	0	BJC2	2019-01-01	1	11	18	16	6	6	8	19	6	22	24	16	23	R	S	I	R	R	R	S	R	S	S	S	S
WU_MDCI_Ab238	SAMN19774218	PRJNA739144	SST/MSK	1	166	0	BJC2	2018-12-01	0	14	20	23	26		25	28	26	22		6		I	S	S	S		S	S	S	S		R
WU_MDCI_Ab237	SAMN19774217	PRJNA739144	SST/MSK	1	7	1	BJC1	2018-12-01	1	15	14	8	6	6	10	16	6	22	22	13	21	I	R	R	R	R	R	S	R	S	S	I	S
WU_MDCI_Ab236	SAMN19774216	PRJNA739144	URINE	1	165	0	BJC1	2018-12-01	1	16	16	10	6	6	10	17	6	25	24	13		I	I	R	R	R	R	S	R	S	S	I	S
WU_MDCI_Ab235	SAMN19774215	PRJNA739144	SST/MSK	0	14	1	BJC3	2018-11-01	1	10	16	15	6	6	8	12	6	17	19	17	18	R	I	I	R	R	R	I	R	S	S	S	S
WU_MDCI_Ab233	SAMN19774213	PRJNA739144	SST/MSK	1	163	0	BJC2	2018-11-01	1	6	6	6	12	16	16	22	6	25	26	25	25	R	R	R	R	R	R	S	R	S	S	S	S
WU_MDCI_Ab232	SAMN19774212	PRJNA739144	SST/MSK	0	14	1	BJC3	2018-11-01	1	9	15	13	6	6	8	15	6	17	22	16	21	R	I	R	R	R	R	S	R	S	S	S	S
WU_MDCI_Ab228	SAMN19774208	PRJNA739144	SST/MSK	1	159	0	BJC1	2018-11-01	0	17	22	23	24	30	24	30	24	23	26	20	24	I	S	S	S	S	S	S	S	S	S	S	S
WU_MDCI_Ab227	SAMN19774207	PRJNA739144	SST/MSK	1	158	0	BJC1	2018-11-01	0	15	19	23	24		23	27	26	22		22		I	S	S	S		S	S	S	S		S
WU_MDCI_Ab226	SAMN19774206	PRJNA739144	RESP	1	157	0	BJC2	2018-10-01	0	16	22	25	26		24	28	19	24		24		I	S	S	S		S	S	I	S		S
WU_MDCI_Ab225	SAMN19774205	PRJNA739144	SST/MSK	1	14	0	BJC3	2018-11-01	1	6	15	14	6	6	6	13	6	20	22	18	22	R	I	R	R	R	R	I	R	S	S	S	S
WU_MDCI_Ab223	SAMN19774203	PRJNA739144	RESP	1	148	0	BJC1	2018-10-01	1	10	17	18	6	8	10	19	6	24	24	16	22	R	I	S	R	R	R	S	R	S	S	S	S
WU_MDCI_Ab221	SAMN19774201	PRJNA739144	SST/MSK	1	153	0	BJC1	2018-10-01	1	7	14	13	6	6	7	13	6	23	22	15	20	R	R	R	R	R	R	I	R	S	S	I	S
WU_MDCI_Ab219	SAMN19774199	PRJNA739144	SST/MSK	1	151	0	BJC3	2018-10-01	1	10	15	13	6	6	7	16	6	18	21	16	21	R	I	R	R	R	R	S	R	S	S	S	S
WU_MDCI_Ab217	SAMN19774197	PRJNA739144	RESP	1	149	1	BJC1	2018-10-01	1	16	15	10	6	6	12	19	6	15	20	14	19	I	I	R	R	R	R	S	R	S	S	I	S
WU_MDCI_Ab216	SAMN19774196	PRJNA739144	RESP	0	13	1	BJC5	2018-10-01	1	6	6	6	6	6	6	12	6	6	6	6	6	R	R	R	R	R	R	I	R	R	R	R	R
WU_MDCI_Ab215	SAMN19774195	PRJNA739144	RESP	1	148	1	BJC1	2018-10-01	0	15	20	21	20		21	25	28	21		23		I	S	S	S		S	S	S	S		S
WU_MDCI_Ab214	SAMN19774194	PRJNA739144	URINE	1	147	1	BJC5	2018-10-01	0	12	19	22	24	32	20	23	23	23	21	23		R	S	S	S	S	I	S	S	S	S	S
WU_MDCI_Ab212	SAMN19774193	PRJNA739144	URINE	1	146	0	BJC1	2018-09-01	1	13	19	9	6	8	6	8	6	11	21	6	17	R	S	R	R	R	R	R	R	R	S	R	S
WU_MDCI_Ab210	SAMN19774192	PRJNA739144	BLOOD	1	145	0	BJC2	2018-09-01	1	15	14	10	6	6	11	18	6	22	23	13	24	I	R	R	R	R	R	S	R	S	S	I	S
WU_MDCI_Ab206	SAMN19774190	PRJNA739144	RESP	1	143	1	BJC1	2018-09-01	0	18	21	24	27		25	27	28	22		22		I	S	S	S		S	S	S	S		S
WU_MDCI_Ab205	SAMN19774189	PRJNA739144	SST/MSK	1	20	1	BJC1	2018-09-01	1	11	6	6	10	28	20	26	10	6	11	21		R	R	R	R	S	I	S	R	R	R	S
WU_MDCI_Ab204	SAMN19774188	PRJNA739144	SST/MSK	1	20	1	BJC1	2018-09-01	0	14	19	18	19	31	24	29	13	16	20	21		I	S	S	S	S	S	S	R	S	S	S
WU_MDCI_Ab202	SAMN19774187	PRJNA739144	SST/MSK	1	142	0	BJC1	2018-09-01	1	16	22	22	6	6	9	13	9	23	23	22	23	I	S	S	R	R	R	I	R	S	S	S	S
WU_MDCI_Ab199	SAMN19774186	PRJNA739144	RESP	1	13	0	BJC5	2018-09-01	1	6	6	10	6	6	7	16	6	6	6	6	6	R	R	R	R	R	R	S	R	R	R	R	R
WU_MDCI_Ab194	SAMN19774182	PRJNA739144	INTRABD	1	138	0	BJC1	2018-09-01	0	16	20	22	23		22	27	26	21		22		I	S	S	S		S	S	S	S		S
WU_MDCI_Ab189	SAMN19774181	PRJNA739144	URINE	1	137	0	BJC1	2018-08-01	0	18	22	24	27	34	24	28	28	23	22	23		I	S	S	S	S	S	S	S	S	S	S
WU_MDCI_Ab184	SAMN19774179	PRJNA739144	RESP	1	12	0	BJC5	2018-07-01	0	26	30	27	35		33	33	30	34		23		S	S	S	S		S	S	S	S		S
WU_MDCI_Ab166	SAMN19774168	PRJNA739144	RESP	1	126	1	BJC2	2018-06-01	1	10	16	14	6	6	6	12	6	22	24	13	24	R	I	R	R	R	R	I	R	S	S	I	S
WU_MDCI_Ab165	SAMN19774167	PRJNA739144	SST/MSK	1	125	0	BJC4	2018-05-01	1	7	6	6	10	13	15	23	6	22	23	22	22	R	R	R	R	R	R	S	R	S	S	S	S
WU_MDCI_Ab164	SAMN19774166	PRJNA739144	URINE	1	124	0	BJC2	2018-05-01	1	10	17	17	6	8	10	10	6	22	22	15	18	R	I	I	R	R	R	R	R	S	S	I	S
WU_MDCI_Ab155	SAMN19774160	PRJNA739144	URINE	1	118	0	BJC1	2018-05-01	1	18	16	11	6	8	13	19	6	24	24	16	24	I	I	R	R	R	R	S	R	S	S	S	S
WU_MDCI_Ab154	SAMN19774159	PRJNA739144	URINE	0	11	0	BJC1	2018-05-01	1	6	6	6	9	12	16	27	6	6	24	6	10	R	R	R	R	R	R	S	R	R	S	R	R
WU_MDCI_Ab153	SAMN19774158	PRJNA739144	URINE	1	3	0	BJC1	2018-05-01	1	18	17	11	6	7	13	19	6	25	24	15	23	I	I	R	R	R	R	S	R	S	S	I	S
WU_MDCI_Ab152	SAMN19774157	PRJNA739144	SST/MSK	1	117	0	BJC1	2018-05-01	1	10	6	6	11	15	19	18	6	23	23	12	23	R	R	R	R	R	I	S	R	S	S	I	S
WU_MDCI_Ab150	SAMN19774156	PRJNA739144	BLOOD	1	116	0	BJC1	2018-04-01	0	20	22	28	23	31	28	30	28	22	24	26		I	S	S	S	S	S	S	S	S	S	S
WU_MDCI_Ab140	SAMN19774148	PRJNA739144	SST/MSK	1	109	0	BJC4	2018-03-01	0	15	18	15	23		21	25	21	21		23		I	S	I	S		S	S	S	S		S
WU_MDCI_Ab139	SAMN19774147	PRJNA739144	SST/MSK	1	108	0	BJC4	2018-03-01	0	16	19	24	24		21	25	26	23		21		I	S	S	S		S	S	S	S		S
WU_MDCI_Ab137	SAMN19774145	PRJNA739144	RESP	0	106	1	BJC2	2018-03-01	1	6	6	6	6	13	12	18	6	6	24	6	8	R	R	R	R	R	R	S	R	R	S	R	R
WU_MDCI_Ab136	SAMN19774144	PRJNA739144	SST/MSK	0	106	1	BJC2	2018-03-01	1	6	6	6	9	13	15	24	6	6	27	6	9	R	R	R	R	R	R	S	R	R	S	R	R
WU_MDCI_Ab134	SAMN19774142	PRJNA739144	RESP	1	104	0	BJC1	2018-03-01	0	14	19	22	24		21	17	23	22		19		I	S	S	S		S	S	S	S		S
WU_MDCI_Ab133	SAMN19774141	PRJNA739144	SST/MSK	1	106	0	BJC2	2018-03-01	1	6	6	6	9	13	16	24	6	11	26	6	13	R	R	R	R	R	R	S	R	R	S	R	I
WU_MDCI_Ab122	SAMN19774140	PRJNA739144	SST/MSK	0	38	0	BJC1	2018-02-01	-1													DC	DC	DC	DC	DC	DC	DC	DC	DC	DC	DC	DC
WU_MDCI_Ab121	SAMN19774139	PRJNA739144	SST/MSK	0	38	0	BJC1	2018-02-01	1	10	12	11		7	10	20	6	22	18	18		R	R	R	DC	R	R	S	R	S	S	S	DC
WU_MDCI_Ab118	SAMN19774137	PRJNA739144	SST/MSK	1	100	0	BJC3	2018-02-01	0	6	6	13	19		11	16	8	20		6		R	R	R	S		R	S	R	S		R
WU_MDCI_Ab102	SAMN19774133	PRJNA739144	SST/MSK	1	97	1	BJC1	2018-01-01	1	10	17	18	6	8	10	20	6	24	25	13	25	R	I	S	R	R	R	S	R	S	S	I	S
WU_MDCI_Ab099	SAMN19774130	PRJNA739144	SST/MSK	1	94	0	BJC1	2018-01-01	0	11	18	23	19	32	21	27	25	23	23	26	22	R	S	S	S	S	S	S	S	S	S	S	S
WU_MDCI_Ab098	SAMN19774129	PRJNA739144	URINE	1	93	0	BJC1	2018-01-01	1	13	18	12	6	9	10	21	6	13	19	19	20	R	S	R	R	R	R	S	R	I	S	S	S
WU_MDCI_Ab097	SAMN19774128	PRJNA739144	SST/MSK	0	92	1	BJC1	2017-12-01	1	16	16	11	6	6	13	20	6	23	25	14	24	I	I	R	R	R	R	S	R	S	S	I	S
WU_MDCI_Ab096	SAMN19774127	PRJNA739144	SST/MSK	0	92	1	BJC1	2017-12-01	1	16	16	11	6	6	13	20	6	23	25	14	24	I	I	R	R	R	R	S	R	S	S	I	S
WU_MDCI_Ab095	SAMN19774126	PRJNA739144	SST/MSK	0	92	1	BJC1	2017-12-01	1	16	16	11	6	6	13	20	6	23	25	14	24	I	I	R	R	R	R	S	R	S	S	I	S
WU_MDCI_Ab094	SAMN19774125	PRJNA739144	SST/MSK	1	92	0	BJC1	2017-12-01	1	16	16	11	6	6	13	20	6	23	25	14	24	I	I	R	R	R	R	S	R	S	S	I	S
WU_MDCI_Ab092	SAMN19774124	PRJNA739144	SST/MSK	1	91	1	BJC3	2017-12-01	1	6	6	6	6	11	15	26	6	6	26	6	10	R	R	R	R	R	R	S	R	R	S	R	R
WU_MDCI_Ab091	SAMN19774123	PRJNA739144	URINE	1	90	0	BJC1	2017-12-01	1	6	6	6	9	11	23	32	6	9	28	6	13	R	R	R	R	R	S	S	R	R	S	R	I
WU_MDCI_Ab090	SAMN19774122	PRJNA739144	RESP	1	89	0	BJC1	2017-12-01	0	17	23	27	28		25	29	32	22		6		I	S	S	S		S	S	S	S		R
WU_MDCI_Ab089	SAMN19774121	PRJNA739144	RESP	1	88	0	BJC5	2017-12-01	0	16	20	15	24		23	27	23	6		21		I	S	I	S		S	S	S	R		S
WU_MDCI_Ab088	SAMN19774120	PRJNA739144	SST/MSK	1	87	1	BJC1	2017-12-01	1	9	16	13	6	6	9	15	6	17	21	19	20	R	I	R	R	R	R	S	R	S	S	S	S
WU_MDCI_Ab086	SAMN19774118	PRJNA739144	RESP	0	9	0	BJC1	2017-12-01	0	19	22	20	27		25	28	23	13		24		I	S	S	S		S	S	S	I		S
WU_MDCI_Ab082	SAMN19774115	PRJNA739144	SST/MSK	0	79	0	BJC1	2017-11-01	1	6	6	6	9	11	16	25	6	9	25	6	9	R	R	R	R	R	R	S	R	R	S	R	R
WU_MDCI_Ab079	SAMN19774112	PRJNA739144	SST/MSK	1	80	0	BJC2	2017-11-01	0	15	23	24	28		23	28	26	22		21		I	S	S	S		S	S	S	S		S
WU_MDCI_Ab078	SAMN19774111	PRJNA739144	SST/MSK	1	79	0	BJC1	2017-11-01	1	6	6	6	9	11	16	25	6	9	25	6	9	R	R	R	R	R	R	S	R	R	S	R	R
WU_MDCI_Ab077	SAMN19774110	PRJNA739144	SST/MSK	1	78	1	BJC1	2017-11-01	1	10	17	17	6	7	11	19	6	24	22	15	23	R	I	I	R	R	R	S	R	S	S	I	S
WU_MDCI_Ab076	SAMN19774109	PRJNA739144	SST/MSK	1	77	0	BJC1	2017-11-01	1	6	9	16	11	17	14	11	6	15	20	6	19	R	R	I	R	R	R	R	R	S	S	R	S
WU_MDCI_Ab071	SAMN19774104	PRJNA739144	SST/MSK	1	72	0	BJC1	2017-11-01	0	21	24	27	27		26	27	29	22		24		S	S	S	S		S	S	S	S		S
WU_MDCI_Ab070	SAMN19774103	PRJNA739144	SST/MSK	1	71	0	BJC1	2017-11-01	0	16	20	22	25		24	27	27	23		21		I	S	S	S		S	S	S	S		S
WU_MDCI_Ab069	SAMN19774102	PRJNA739144	RESP	0	5	1	BJC2	2017-10-01	1	6	6	6	6	8	6	13	6	24	28	14	26	R	R	R	R	R	R	I	R	S	S	I	S
WU_MDCI_Ab065	SAMN19774098	PRJNA739144	SST/MSK	1	67	1	BJC1	2017-10-01	1	19	21	17	6	6	6	6	9	25	24	21	23	I	S	I	R	R	R	R	R	S	S	S	S
WU_MDCI_Ab060	SAMN19774093	PRJNA739144	SST/MSK	1	62	0	BJC3	2017-10-01	1	6	6	6	6	6	6	12	6	6	16	6	12	R	R	R	R	R	R	I	R	R	I	R	R
WU_MDCI_Ab059	SAMN19774092	PRJNA739144	RESP	0	5	1	BJC2	2017-10-01	1	11	19	19	6	6	10	18	6	25	25	17	24	R	S	S	R	R	R	S	R	S	S	S	S
WU_MDCI_Ab058	SAMN19774091	PRJNA739144	URINE	1	61	0	BJC1	2017-10-01	0	17	25	26	27	35	26	34	26	27	26	26	25	I	S	S	S	S	S	S	S	S	S	S	S
WU_MDCI_Ab057	SAMN19774090	PRJNA739144	SST/MSK	1	10	1	BJC1	2017-10-01	1	6	6	6	8	14	15	25	6	6	26	6	11	R	R	R	R	R	R	S	R	R	S	R	R
WU_MDCI_Ab056	SAMN19774089	PRJNA739144	RESP	0	9	0	BJC1	2017-10-01	0	17	18	16	24		24	26	23	15		22		I	S	I	S		S	S	S	S		S
WU_MDCI_Ab055	SAMN19774088	PRJNA739144	RESP	1	5	1	BJC2	2017-10-01	1	10	18	18	6	6	8	16	6	23	23	15	23	R	S	S	R	R	R	S	R	S	S	I	S
WU_MDCI_Ab053	SAMN19774086	PRJNA739144	URINE	1	59	0	BJC2	2017-10-01	0	21	25	28	29	39	28	34	29	26	29	28	27	S	S	S	S	S	S	S	S	S	S	S	S
WU_MDCI_Ab042	SAMN19774077	PRJNA739144	SST/MSK	1	49	0	BJC2	2017-09-01	1	10	16	13	6	6	6	11	6	21	24	14	23	R	I	R	R	R	R	R	R	S	S	I	S
WU_MDCI_Ab039	SAMN19774074	PRJNA739144	RESP	1	46	0	BJC3	2017-09-01	1	9	6	8	9	11	17	26	6	19	26	27	23	R	R	R	R	R	R	S	R	S	S	S	S
WU_MDCI_Ab036	SAMN19774071	PRJNA739144	SST/MSK	1	43	0	BJC1	2017-09-01	1	6	6	6	9	13	15	27	6	8	25	6	9	R	R	R	R	R	R	S	R	R	S	R	R
WU_MDCI_Ab035	SAMN19774070	PRJNA739144	URINE	1	18	0	BJC1	2017-09-01	1	8	6	6	6	6	8	15	6	22	21	6	16	R	R	R	R	R	R	S	R	S	S	R	S
WU_MDCI_Ab033	SAMN19774069	PRJNA739144	SST/MSK	1	41	1	BJC2	2017-08-01	1	11	9	8	8	10	12	18	6	6	24	6	9	R	R	R	R	R	R	S	R	R	S	R	R
WU_MDCI_Ab032	SAMN19774068	PRJNA739144	SST/MSK	1	41	1	BJC2	2017-08-01	1	11	14	12	6	9	10	16	6	16	21	15	18	R	R	R	R	R	R	S	R	S	S	I	S
WU_MDCI_Ab030	SAMN19774066	PRJNA739144	SST/MSK	1	39	0	BJC4	2017-10-01	0	13	19	22	25		21	25	27	22		20		R	S	S	S		S	S	S	S		S
WU_MDCI_Ab029	SAMN19774065	PRJNA739144	SST/MSK	1	38	0	BJC1	2018-02-01	1	13	18	13	6	6	10	21	6	14	20	15	19	R	S	R	R	R	R	S	R	I	S	I	S
WU_MDCI_Ab028	SAMN19774064	PRJNA739144	SST/MSK	1	11	0	BJC1	2017-09-01	1	6	6	6	6	11	15	25	6	6	24	6	8	R	R	R	R	R	R	S	R	R	S	R	R
WU_MDCI_Ab025	SAMN19774061	PRJNA739144	SST/MSK	1	35	0	BJC2	2017-08-01	1	15	23	16	9	9	10	16	6	24	21	6	17	I	S	I	R	R	R	S	R	S	S	R	S
WU_MDCI_Ab024	SAMN19774060	PRJNA739144	SST/MSK	1	34	0	BJC1	2017-08-01	1	10	16	15	6	7	10	18	6	19	22	16	22	R	I	I	R	R	R	S	R	S	S	S	S
WU_MDCI_Ab023	SAMN19774059	PRJNA739144	RESP	0	1	1	BJC5	2017-08-01	0	16	21	26	27		25	27	27	22		22		I	S	S	S		S	S	S	S		S
WU_MDCI_Ab014	SAMN19774055	PRJNA739144	URINE	1	30	1	BJC2	2017-08-01	0	17	22	25	27		25		28	24		24		I	S	S	S		S		S	S		S
WU_MDCI_Ab013	SAMN19774054	PRJNA739144	SST/MSK	1	29	1	BJC1	2017-08-01	1	11	16	18	6	6	11	19	6	25	25	15	24	R	I	S	R	R	R	S	R	S	S	I	S
WU_MDCI_Ab012	SAMN19774053	PRJNA739144	RESP	1	9	0	BJC1	2017-08-01	0	17	20	11	24		24	28	25	15		25		I	S	R	S		S	S	S	S		S
WU_MDCI_Ab007	SAMN19774049	PRJNA739144	RESP	0	1	1	BJC5	2017-07-01	0	16	20	24	25		23	25	26	23		22		I	S	S	S		S	S	S	S		S
WU_MDCI_Ab005	SAMN19774047	PRJNA739144	SST/MSK	1	24	0	BJC2	2017-07-01	1	13	22	13	6	6	9	13	6	25	21	6	16	R	S	R	R	R	R	I	R	S	S	R	S
WU_MDCI_Ab003	SAMN19774045	PRJNA739144	SST/MSK	1	22	0	BJC4	2017-07-01	0	17	21	25	26		23	25	29	22		23		I	S	S	S		S	S	S	S		S
WU_MDCI_Ab001	SAMN19774044	PRJNA739144	RESP	1	1	1	BJC5	2017-07-01	0	21	27	29	28		27	30	30	25		26		S	S	S	S		S	S	S	S		S
