## Supplemental Data 3 for "Outpatient clonal propagation propelled rapid regional establishment of an emergent carbapenem-resistant *Acinetobacter baumannii* lineage ST499^Pas^"

### Sheet: DataS3 NCBI Ab genomes
Data S3. List of A. baumannii genomes obtained from NCBI for comparative genomic analyses
Isolate Name	BioProject	BioSample	Accession number	Medical Center	Location	MLST	Species
ABBL001	PRJNA297777	SAMN04145613	GCA_001432685.1	Northwestern	IL	1022	Acinetobacter baumannii
ABBL003	PRJNA297777	SAMN04145614	GCA_001432375.1	Northwestern	IL	406	Acinetobacter baumannii
ABBL004	PRJNA297777	SAMN04145615	GCA_001432705.1	Northwestern	IL	1022	Acinetobacter baumannii
ABBL006	PRJNA297777	SAMN04145617	GCA_001432385.1	Northwestern	IL	79	Acinetobacter baumannii
ABBL007	PRJNA297777	SAMN04145618	GCA_001432745.1	Northwestern	IL	497	Acinetobacter baumannii
ABBL008	PRJNA297777	SAMN04145619	GCA_001432755.1	Northwestern	IL	2	Acinetobacter baumannii
ABBL009	PRJNA297777	SAMN04145620	GCA_001432445.1	Northwestern	IL	2	Acinetobacter baumannii
ABBL011	PRJNA297777	SAMN04145622	GCA_001432455.1	Northwestern	IL	6	Acinetobacter baumannii
ABBL012	PRJNA297777	SAMN04145623	GCA_001432785.1	Northwestern	IL	406	Acinetobacter baumannii
ABBL013	PRJNA297777	SAMN04145624	GCA_001432825.1	Northwestern	IL	32	Acinetobacter baumannii
ABBL014	PRJNA297777	SAMN04145625	GCA_001432425.1	Northwestern	IL	372	Acinetobacter baumannii
ABBL017	PRJNA297777	SAMN04145628	GCA_001432525.1	Northwestern	IL	79	Acinetobacter baumannii
ABBL018	PRJNA297777	SAMN04145629	GCA_001432545.1	Northwestern	IL	25	Acinetobacter baumannii
ABBL020	PRJNA297777	SAMN04145631	GCA_001432535.1	Northwestern	IL	406	Acinetobacter baumannii
ABBL021	PRJNA297777	SAMN04145632	GCA_001432595.1	Northwestern	IL	1022	Acinetobacter baumannii
ABBL022	PRJNA297777	SAMN04145633	GCA_001432585.1	Northwestern	IL	406	Acinetobacter baumannii
ABBL023	PRJNA297777	SAMN04145634	GCA_001432625.1	Northwestern	IL	79	Acinetobacter baumannii
ABBL025	PRJNA297777	SAMN04145636	GCA_001432665.1	Northwestern	IL	78	Acinetobacter baumannii
ABBL026	PRJNA297777	SAMN04145637	GCA_001432845.1	Northwestern	IL	78	Acinetobacter baumannii
ABBL028	PRJNA297777	SAMN04145639	GCA_001433075.1	Northwestern	IL	406	Acinetobacter baumannii
ABBL029	PRJNA297777	SAMN04145640	GCA_001432895.1	Northwestern	IL	406	Acinetobacter baumannii
ABBL030	PRJNA297777	SAMN04145641	GCA_001432925.1	Northwestern	IL	79	Acinetobacter baumannii
ABBL034	PRJNA297777	SAMN04145645	GCA_001433145.1	Northwestern	IL	406	Acinetobacter baumannii
ABBL035	PRJNA297777	SAMN04145646	GCA_001432965.1	Northwestern	IL	79	Acinetobacter baumannii
ABBL036	PRJNA297777	SAMN04145647	GCA_001433155.1	Northwestern	IL	497	Acinetobacter baumannii
ABBL037	PRJNA297777	SAMN04145648	GCA_001432975.1	Northwestern	IL	79	Acinetobacter baumannii
ABBL038	PRJNA297777	SAMN04145649	GCA_001433005.1	Northwestern	IL	other	Acinetobacter baumannii
ABBL039	PRJNA297777	SAMN04145650	GCA_001433655.1	Northwestern	IL	79	Acinetobacter baumannii
ABBL040	PRJNA297777	SAMN04145651	GCA_001433675.1	Northwestern	IL	2	Acinetobacter baumannii
ABBL041	PRJNA297777	SAMN04145652	GCA_001433265.1	Northwestern	IL	406	Acinetobacter baumannii
ABBL043	PRJNA297777	SAMN04145654	GCA_001433275.1	Northwestern	IL	79	Acinetobacter baumannii
ABBL044	PRJNA297777	SAMN04145655	GCA_001433015.1	Northwestern	IL	79	Acinetobacter baumannii
ABBL045	PRJNA297777	SAMN04145656	GCA_001433205.1	Northwestern	IL	2	Acinetobacter baumannii
ABBL048	PRJNA297777	SAMN04145659	GCA_001433045.1	Northwestern	IL	2	Acinetobacter baumannii
ABBL049	PRJNA297777	SAMN04145660	GCA_001433245.1	Northwestern	IL	79	Acinetobacter baumannii
ABBL050	PRJNA297777	SAMN04145661	GCA_001433055.1	Northwestern	IL	79	Acinetobacter baumannii
ABBL051	PRJNA297777	SAMN04145662	GCA_001433355.1	Northwestern	IL	1	Acinetobacter baumannii
ABBL052	PRJNA297777	SAMN04145663	GCA_001433335.1	Northwestern	IL	79	Acinetobacter baumannii
ABBL053	PRJNA297777	SAMN04145664	GCA_001433695.1	Northwestern	IL	79	Acinetobacter baumannii
ABBL055	PRJNA297777	SAMN04145666	GCA_001414565.1	Northwestern	IL	79	Acinetobacter baumannii
ABBL056	PRJNA297777	SAMN04145667	GCA_001414815.1	Northwestern	IL	79	Acinetobacter baumannii
ABBL057	PRJNA297777	SAMN04145668	GCA_001414575.1	Northwestern	IL	499	Acinetobacter baumannii
ABBL059	PRJNA297777	SAMN04145670	GCA_001414915.1	Northwestern	IL	other	Acinetobacter baumannii
ABBL060	PRJNA297777	SAMN04145671	GCA_001414645.1	Northwestern	IL	2	Acinetobacter baumannii
ABBL061	PRJNA297777	SAMN04145672	GCA_001414655.1	Northwestern	IL	406	Acinetobacter baumannii
ABBL062	PRJNA297777	SAMN04145673	GCA_001414865.1	Northwestern	IL	2	Acinetobacter baumannii
ABBL063	PRJNA297777	SAMN04145674	GCA_001414685.1	Northwestern	IL	848	Acinetobacter baumannii
ABBL066	PRJNA297777	SAMN04145677	GCA_001414735.1	Northwestern	IL	79	Acinetobacter baumannii
ABBL067	PRJNA297777	SAMN04145678	GCA_001414765.1	Northwestern	IL	other	Acinetobacter baumannii
ABBL067a	PRJNA297777	SAMN04145679	GCA_001414785.1	Northwestern	IL	79	Acinetobacter baumannii
ABBL067b	PRJNA297777	SAMN04145680	GCA_001414805.1	Northwestern	IL	79	Acinetobacter baumannii
ABBL067c	PRJNA297777	SAMN04145681	GCA_001414885.1	Northwestern	IL	79	Acinetobacter baumannii
ABBL067e	PRJNA297777	SAMN04145682	GCA_001414925.1	Northwestern	IL	79	Acinetobacter baumannii
ABBL067f	PRJNA297777	SAMN04145683	GCA_001414905.1	Northwestern	IL	79	Acinetobacter baumannii
ABBL067g	PRJNA297777	SAMN04145684	GCA_001414935.1	Northwestern	IL	79	Acinetobacter baumannii
ABBL067h	PRJNA297777	SAMN04145685	GCA_001414995.1	Northwestern	IL	79	Acinetobacter baumannii
ABBL067i	PRJNA297777	SAMN04145686	GCA_001415295.1	Northwestern	IL	79	Acinetobacter baumannii
ABBL067j	PRJNA297777	SAMN04145687	GCA_001415325.1	Northwestern	IL	79	Acinetobacter baumannii
ABBL067k	PRJNA297777	SAMN04145688	GCA_001414985.1	Northwestern	IL	79	Acinetobacter baumannii
ABBL067l	PRJNA297777	SAMN04145689	GCA_001415015.1	Northwestern	IL	79	Acinetobacter baumannii
ABBL068	PRJNA297777	SAMN04145690	GCA_001415025.1	Northwestern	IL	79	Acinetobacter baumannii
ABBL069	PRJNA297777	SAMN04145691	GCA_001415345.1	Northwestern	IL	79	Acinetobacter baumannii
ABBL070	PRJNA297777	SAMN04145692	GCA_001415065.1	Northwestern	IL	49	Acinetobacter baumannii
ABBL071	PRJNA297777	SAMN04145693	GCA_001415085.1	Northwestern	IL	49	Acinetobacter baumannii
ABBL072	PRJNA297777	SAMN04145694	GCA_001415355.1	Northwestern	IL	79	Acinetobacter baumannii
ABBL073	PRJNA297777	SAMN04145695	GCA_001415095.1	Northwestern	IL	2	Acinetobacter baumannii
ABBL076	PRJNA297777	SAMN04145698	GCA_001415165.1	Northwestern	IL	406	Acinetobacter baumannii
ABBL079	PRJNA297777	SAMN04145701	GCA_001415385.1	Northwestern	IL	79	Acinetobacter baumannii
ABBL082	PRJNA297777	SAMN04145703	GCA_001415215.1	Northwestern	IL	406	Acinetobacter baumannii
ABBL083	PRJNA297777	SAMN04145704	GCA_001415425.1	Northwestern	IL	79	Acinetobacter baumannii
ABBL085	PRJNA297777	SAMN04145705	GCA_001415435.1	Northwestern	IL	103	Acinetobacter baumannii
ABBL088	PRJNA297777	SAMN04145707	GCA_001415255.1	Northwestern	IL	2	Acinetobacter baumannii
ABBL089	PRJNA297777	SAMN04145708	GCA_001415465.1	Northwestern	IL	2	Acinetobacter baumannii
ABBL091	PRJNA297777	SAMN04145710	GCA_001415275.1	Northwestern	IL	2	Acinetobacter baumannii
ABBL092	PRJNA297777	SAMN04145711	GCA_001415505.1	Northwestern	IL	499	Acinetobacter baumannii
ABBL093	PRJNA297777	SAMN04145712	GCA_001415515.1	Northwestern	IL	499	Acinetobacter baumannii
ABBL094	PRJNA297777	SAMN04145713	GCA_001415915.1	Northwestern	IL	other	Acinetobacter baumannii
ABBL095	PRJNA297777	SAMN04145714	GCA_001415535.1	Northwestern	IL	2	Acinetobacter baumannii
ABBL097	PRJNA297777	SAMN04145716	GCA_001415965.1	Northwestern	IL	499	Acinetobacter baumannii
ABBL099	PRJNA297777	SAMN02867841	GCA_000738845.1	Northwestern	IL	499	Acinetobacter baumannii
ABBL100	PRJNA297777	SAMN04145719	GCA_001415985.1	Northwestern	IL	406	Acinetobacter baumannii
ABBL101	PRJNA297777	SAMN04145720	GCA_001416005.1	Northwestern	IL	79	Acinetobacter baumannii
ABBL102	PRJNA297777	SAMN04145721	GCA_001416015.1	Northwestern	IL	23	Acinetobacter baumannii
ABBL105	PRJNA297777	SAMN04145723	GCA_001415595.1	Northwestern	IL	79	Acinetobacter baumannii
ABBL106	PRJNA297777	SAMN04145724	GCA_001416035.1	Northwestern	IL	79	Acinetobacter baumannii
ABBL107	PRJNA297777	SAMN04145725	GCA_001415615.1	Northwestern	IL	499	Acinetobacter baumannii
ABBL109	PRJNA297777	SAMN04145726	GCA_001415645.1	Northwestern	IL	2	Acinetobacter baumannii
ABBL110	PRJNA297777	SAMN04145727	GCA_001415665.1	Northwestern	IL	other	Acinetobacter baumannii
ABBL113	PRJNA297777	SAMN04145729	GCA_001415695.1	Northwestern	IL	2	Acinetobacter baumannii
ABBL114	PRJNA297777	SAMN04145730	GCA_001415715.1	Northwestern	IL	2	Acinetobacter baumannii
ABBL115	PRJNA297777	SAMN04145731	GCA_001415735.1	Northwestern	IL	2	Acinetobacter baumannii
ABBL116	PRJNA297777	SAMN04145732	GCA_001415765.1	Northwestern	IL	2	Acinetobacter baumannii
ABBL117	PRJNA297777	SAMN04145733	GCA_001415785.1	Northwestern	IL	79	Acinetobacter baumannii
ABBL118	PRJNA297777	SAMN04145734	GCA_001415805.1	Northwestern	IL	406	Acinetobacter baumannii
ABBL121	PRJNA297777	SAMN04145736	GCA_001415815.1	Northwestern	IL	2	Acinetobacter baumannii
ABBL122	PRJNA297777	SAMN04145737	GCA_001415835.1	Northwestern	IL	250	Acinetobacter baumannii
ABBL123	PRJNA297777	SAMN04145738	GCA_001416075.1	Northwestern	IL	2	Acinetobacter baumannii
ABBL124	PRJNA297777	SAMN04145739	GCA_001416095.1	Northwestern	IL	2	Acinetobacter baumannii
ABBL125	PRJNA297777	SAMN04145740	GCA_001416115.1	Northwestern	IL	1337	Acinetobacter baumannii
ABBL127	PRJNA297777	SAMN04145742	GCA_001415875.1	Northwestern	IL	79	Acinetobacter baumannii
ABBL129	PRJNA297777	SAMN04145744	GCA_001416515.1	Northwestern	IL	406	Acinetobacter baumannii
ABBL130	PRJNA297777	SAMN04145745	GCA_001416545.1	Northwestern	IL	406	Acinetobacter baumannii
ABBL131	PRJNA297777	SAMN04145746	GCA_001416145.1	Northwestern	IL	499	Acinetobacter baumannii
ABBL132	PRJNA297777	SAMN04145747	GCA_001416155.1	Northwestern	IL	499	Acinetobacter baumannii
ABBL133	PRJNA297777	SAMN04145748	GCA_001416555.1	Northwestern	IL	406	Acinetobacter baumannii
ABBL134	PRJNA297777	SAMN04145749	GCA_001416165.1	Northwestern	IL	499	Acinetobacter baumannii
ABBL137	PRJNA297777	SAMN04145751	GCA_001416225.1	Northwestern	IL	2	Acinetobacter baumannii
ABBL138	PRJNA297777	SAMN04145752	GCA_001416235.1	Northwestern	IL	406	Acinetobacter baumannii
ABBL140	PRJNA297777	SAMN04145753	GCA_001416255.1	Northwestern	IL	406	Acinetobacter baumannii
ABBL141	PRJNA297777	SAMN04145754	GCA_001416275.1	Northwestern	IL	2	Acinetobacter baumannii
ABBL142	PRJNA297777	SAMN04145755	GCA_001416565.1	Northwestern	IL	499	Acinetobacter baumannii
ABBL143	PRJNA297777	SAMN04145756	GCA_001416305.1	Northwestern	IL	499	Acinetobacter baumannii
ABBL144	PRJNA297777	SAMN04145757	GCA_001416585.1	Northwestern	IL	406	Acinetobacter baumannii
ABBL147	PRJNA297777	SAMN04145758	GCA_001416315.1	Northwestern	IL	150	Acinetobacter baumannii
ABBL149	PRJNA297777	SAMN04145760	GCA_001416625.1	Northwestern	IL	250	Acinetobacter baumannii
ABOB01	PRJNA297777	SAMN04145761	GCA_001416355.1	Northwestern	IL	79	Acinetobacter baumannii
ABOB02	PRJNA297777	SAMN04145762	GCA_001417545.1	Northwestern	IL	79	Acinetobacter baumannii
ABOB03	PRJNA297777	SAMN04145763	GCA_001416635.1	Northwestern	IL	79	Acinetobacter baumannii
ABOB04	PRJNA297777	SAMN04145764	GCA_001416655.1	Northwestern	IL	79	Acinetobacter baumannii
ABOB04_a	PRJNA297777	SAMN04145765	GCA_001417485.1	Northwestern	IL	79	Acinetobacter baumannii
ABOB04_b	PRJNA297777	SAMN04145766	GCA_001416385.1	Northwestern	IL	79	Acinetobacter baumannii
ABOB06	PRJNA297777	SAMN04145767	GCA_001416665.1	Northwestern	IL	79	Acinetobacter baumannii
ABOB06_a	PRJNA297777	SAMN04145768	GCA_001416395.1	Northwestern	IL	79	Acinetobacter baumannii
ABOB07	PRJNA297777	SAMN04145769	GCA_001416705.1	Northwestern	IL	79	Acinetobacter baumannii
ABOB08	PRJNA297777	SAMN04145770	GCA_001416415.1	Northwestern	IL	79	Acinetobacter baumannii
ABOB09	PRJNA297777	SAMN04145771	GCA_001416715.1	Northwestern	IL	79	Acinetobacter baumannii
ABOB10	PRJNA297777	SAMN04145772	GCA_001416425.1	Northwestern	IL	79	Acinetobacter baumannii
ABOB11	PRJNA297777	SAMN04145773	GCA_001416465.1	Northwestern	IL	2	Acinetobacter baumannii
ABOB12	PRJNA297777	SAMN04145774	GCA_001417495.1	Northwestern	IL	79	Acinetobacter baumannii
ABOB15	PRJNA297777	SAMN04145775	GCA_001416475.1	Northwestern	IL	1299	Acinetobacter baumannii
ABOB16	PRJNA297777	SAMN04145776	GCA_001416495.1	Northwestern	IL	154	Acinetobacter baumannii
ABOBEN	PRJNA297777	SAMN04145777	GCA_001417515.1	Northwestern	IL	79	Acinetobacter baumannii
15A34	PRJNA380857	SAMN06650243	GCA_002082685.1	Yonsei	KOR	2	Acinetobacter baumannii
15A5	PRJNA380857	SAMN06650264	GCA_002082705.1	Yonsei	KOR	2	Acinetobacter baumannii
HWBA8	PRJNA380857	SAMN06650239	GCA_002082785.1	Yonsei	KOR	25	Acinetobacter baumannii
JBA13	PRJNA380857	SAMN06650260	GCA_002082625.2	Yonsei	KOR	2	Acinetobacter baumannii
SAA14	PRJNA380857	SAMN06650262	GCA_002082845.1	Yonsei	KOR	187	Acinetobacter baumannii
SSA12	PRJNA380857	SAMN06650263	GCA_002082865.1	Yonsei	KOR	2	Acinetobacter baumannii
SSA6	PRJNA380857	SAMN06650242	GCA_002082745.1	Yonsei	KOR	2	Acinetobacter baumannii
SSMA17	PRJNA380857	SAMN06650261	GCA_002082885.1	Yonsei	KOR	2	Acinetobacter baumannii
SSMA8	PRJNA380857	SAMN06650259	GCA_002237955.1	Yonsei	KOR	2	Acinetobacter baumannii
USA15	PRJNA380857	SAMN06650240	GCA_002082825.1	Yonsei	KOR	1	Acinetobacter baumannii
USA2	PRJNA380857	SAMN06650241	GCA_002082725.1	Yonsei	KOR	2	Acinetobacter baumannii
WKA02	PRJNA380857	SAMN06650238	GCA_002082805.1	Yonsei	KOR	10	Acinetobacter baumannii
ABUH337	PRJNA352251	SAMN06461789	GCA_002028475.1	Case Western 1	OH	2	Acinetobacter baumannii
ABUH339	PRJNA352251	SAMN06461788	GCA_002028445.1	Case Western 1	OH	2	Acinetobacter baumannii
ABUH341	PRJNA352251	SAMN06461787	GCA_002028535.1	Case Western 1	OH	2	Acinetobacter baumannii
ABUH343	PRJNA352251	SAMN06461786	GCA_002028485.1	Case Western 1	OH	2	Acinetobacter baumannii
ABUH345	PRJNA352251	SAMN06461796	GCA_002183875.1	Case Western 1	OH	2	Acinetobacter baumannii
ABUH347	PRJNA352251	SAMN06461795	GCA_002183905.1	Case Western 1	OH	2	Acinetobacter baumannii
ABUH353	PRJNA352251	SAMN06461794	GCA_002182875.1	Case Western 1	OH	2	Acinetobacter baumannii
ABUH356	PRJNA352251	SAMN06461888	GCA_002182895.1	Case Western 1	OH	2	Acinetobacter baumannii
ABUH358	PRJNA352251	SAMN06461887	GCA_002182925.1	Case Western 1	OH	2	Acinetobacter baumannii
ABUH360	PRJNA352251	SAMN06461886	GCA_002183925.1	Case Western 1	OH	10	Acinetobacter baumannii
ABUH363	PRJNA352251	SAMN06461885	GCA_002182945.1	Case Western 1	OH	79	Acinetobacter baumannii
ABUH367	PRJNA352251	SAMN06461884	GCA_002182955.1	Case Western 1	OH	2	Acinetobacter baumannii
ABUH371	PRJNA352251	SAMN06461826	GCA_002183945.1	Case Western 1	OH	2	Acinetobacter baumannii
ABUH374	PRJNA352251	SAMN06461825	GCA_002182965.1	Case Western 1	OH	2	Acinetobacter baumannii
ABUH375	PRJNA352251	SAMN06461824	GCA_002183635.1	Case Western 1	OH	2	Acinetobacter baumannii
ABUH379	PRJNA352251	SAMN06461823	GCA_002182505.1	Case Western 1	OH	2	Acinetobacter baumannii
ABUH383	PRJNA352251	SAMN06461821	GCA_002182545.1	Case Western 1	OH	2	Acinetobacter baumannii
ABUH388	PRJNA352251	SAMN06461820	GCA_002183665.1	Case Western 1	OH	2	Acinetobacter baumannii
ABUH390	PRJNA352251	SAMN06117705	GCA_002014265.1	Case Western 1	OH	2	Acinetobacter baumannii
ABUH394	PRJNA352251	SAMN06461819	GCA_002182605.1	Case Western 1	OH	2	Acinetobacter baumannii
ABUH396	PRJNA352251	SAMN06117707	GCA_002014315.1	Case Western 1	OH	103	Acinetobacter baumannii
ABUH397	PRJNA352251	SAMN06461818	GCA_002183675.1	Case Western 1	OH	48	Acinetobacter baumannii
ABUH399	PRJNA352251	SAMN06117708	GCA_002014325.1	Case Western 1	OH	250	Acinetobacter baumannii
ABUH400	PRJNA352251	SAMN06461817	GCA_002183725.1	Case Western 1	OH	2	Acinetobacter baumannii
ABUH402	PRJNA352251	SAMN06117709	GCA_002014155.1	Case Western 1	OH	2	Acinetobacter baumannii
ABUH405	PRJNA352251	SAMN06117710	GCA_002014355.1	Case Western 1	OH	2	Acinetobacter baumannii
ABUH407	PRJNA352251	SAMN06461815	GCA_002182625.1	Case Western 1	OH	2	Acinetobacter baumannii
ABUH413	PRJNA352251	SAMN06461814	GCA_002182615.1	Case Western 1	OH	2	Acinetobacter baumannii
ABUH414	PRJNA352251	SAMN06117712	GCA_002014345.1	Case Western 1	OH	406	Acinetobacter baumannii
ABUH417	PRJNA352251	SAMN06117713	GCA_002014405.1	Case Western 1	OH	2	Acinetobacter baumannii
ABUH420	PRJNA352251	SAMN06117714	GCA_002014395.1	Case Western 1	OH	2	Acinetobacter baumannii
ABUH421	PRJNA352251	SAMN06461813	GCA_002183705.1	Case Western 1	OH	2	Acinetobacter baumannii
ABUH424	PRJNA352251	SAMN06461812	GCA_002182645.1	Case Western 1	OH	2	Acinetobacter baumannii
ABUH425	PRJNA352251	SAMN06461811	GCA_002183735.1	Case Western 1	OH	2	Acinetobacter baumannii
ABUH426	PRJNA352251	SAMN06117715	GCA_002014175.1	Case Western 1	OH	2	Acinetobacter baumannii
ABUH428	PRJNA352251	SAMN06461810	GCA_002182685.1	Case Western 1	OH	79	Acinetobacter baumannii
ABUH431	PRJNA352251	SAMN06461809	GCA_002182695.1	Case Western 1	OH	2	Acinetobacter baumannii
ABUH432	PRJNA352251	SAMN06117716	GCA_002014195.1	Case Western 1	OH	2	Acinetobacter baumannii
ABUH434	PRJNA352251	SAMN06461808	GCA_002183765.1	Case Western 1	OH	2	Acinetobacter baumannii
ABUH435	PRJNA352251	SAMN06117717	GCA_002014235.1	Case Western 1	OH	2	Acinetobacter baumannii
ABUH437	PRJNA352251	SAMN06461807	GCA_002183785.1	Case Western 1	OH	2	Acinetobacter baumannii
ABUH438	PRJNA352251	SAMN06117718	GCA_002014435.1	Case Western 1	OH	2	Acinetobacter baumannii
ABUH441	PRJNA352251	SAMN06117719	GCA_002014445.1	Case Western 1	OH	2	Acinetobacter baumannii
ABUH442	PRJNA352251	SAMN06461806	GCA_002182705.1	Case Western 1	OH	2	Acinetobacter baumannii
ABUH446	PRJNA352251	SAMN06461805	GCA_002182725.1	Case Western 1	OH	2	Acinetobacter baumannii
ABUH449	PRJNA352251	SAMN06461804	GCA_002182765.1	Case Western 1	OH	2	Acinetobacter baumannii
ABUH453	PRJNA352251	SAMN06117720	GCA_002017685.1	Case Western 1	OH	2	Acinetobacter baumannii
ABUH454	PRJNA352251	SAMN06461803	GCA_002183805.1	Case Western 1	OH	2	Acinetobacter baumannii
ABUH457	PRJNA352251	SAMN06461802	GCA_002182785.1	Case Western 1	OH	2	Acinetobacter baumannii
ABUH458	PRJNA352251	SAMN06461801	GCA_002182795.1	Case Western 1	OH	2	Acinetobacter baumannii
ABUH462	PRJNA352251	SAMN06117722	GCA_002017195.1	Case Western 1	OH	2	Acinetobacter baumannii
ABUH464	PRJNA352251	SAMN06461800	GCA_002183815.1	Case Western 1	OH	2	Acinetobacter baumannii
ABUH468	PRJNA352251	SAMN06117723	GCA_002017705.1	Case Western 1	OH	2	Acinetobacter baumannii
ABUH471	PRJNA352251	SAMN06117724	GCA_002017265.1	Case Western 1	OH	2	Acinetobacter baumannii
ABUH473	PRJNA352251	SAMN06461799	GCA_002182805.1	Case Western 1	OH	2	Acinetobacter baumannii
ABUH474	PRJNA352251	SAMN06117725	GCA_002017255.1	Case Western 1	OH	2	Acinetobacter baumannii
ABUH475	PRJNA352251	SAMN06461798	GCA_002183845.1	Case Western 1	OH	2	Acinetobacter baumannii
ABUH477	PRJNA352251	SAMN06117726	GCA_002017735.1	Case Western 1	OH	2	Acinetobacter baumannii
ABUH479	PRJNA352251	SAMN06461797	GCA_002182845.1	Case Western 1	OH	2	Acinetobacter baumannii
ABUH480	PRJNA352251	SAMN06117727	GCA_002017285.1	Case Western 1	OH	2	Acinetobacter baumannii
ABUH483	PRJNA352251	SAMN06117728	GCA_002017795.1	Case Western 1	OH	2	Acinetobacter baumannii
ABUH485	PRJNA352251	SAMN06461856	GCA_002183855.1	Case Western 1	OH	2	Acinetobacter baumannii
ABUH496	PRJNA352251	SAMN06461855	GCA_002182865.1	Case Western 1	OH	2	Acinetobacter baumannii
ABUH499	PRJNA352251	SAMN06461854	GCA_002183485.1	Case Western 1	OH	2	Acinetobacter baumannii
ABUH501	PRJNA352251	SAMN06117730	GCA_002017745.1	Case Western 1	OH	2	Acinetobacter baumannii
ABUH502	PRJNA352251	SAMN06461853	GCA_002182345.1	Case Western 1	OH	79	Acinetobacter baumannii
ABUH504	PRJNA352251	SAMN06117731	GCA_002017765.1	Case Western 1	OH	2	Acinetobacter baumannii
ABUH505	PRJNA352251	SAMN06461852	GCA_002183505.1	Case Western 1	OH	79	Acinetobacter baumannii
ABUH508	PRJNA352251	SAMN06461851	GCA_002182365.1	Case Western 1	OH	2	Acinetobacter baumannii
ABUH511	PRJNA352251	SAMN06461850	GCA_002182385.1	Case Western 1	OH	2	Acinetobacter baumannii
ABUH513	PRJNA352251	SAMN06117734	GCA_002017805.1	Case Western 1	OH	941	Acinetobacter baumannii
ABUH516	PRJNA352251	SAMN06117735	GCA_002017315.1	Case Western 1	OH	79	Acinetobacter baumannii
ABUH518	PRJNA352251	SAMN06461847	GCA_002182405.1	Case Western 1	OH	10	Acinetobacter baumannii
ABUH519	PRJNA352251	SAMN06117736	GCA_002017405.1	Case Western 1	OH	2	Acinetobacter baumannii
ABUH522	PRJNA352251	SAMN06117737	GCA_002016915.1	Case Western 1	OH	2	Acinetobacter baumannii
ABUH525	PRJNA352251	SAMN06117738	GCA_002017425.1	Case Western 1	OH	2	Acinetobacter baumannii
ABUH526	PRJNA352251	SAMN06461844	GCA_002183515.1	Case Western 1	OH	3	Acinetobacter baumannii
ABUH529	PRJNA352251	SAMN06461843	GCA_002183545.1	Case Western 1	OH	2	Acinetobacter baumannii
ABUH532	PRJNA352251	SAMN06461842	GCA_002183555.1	Case Western 1	OH	2	Acinetobacter baumannii
ABUH533	PRJNA352251	SAMN06461841	GCA_002182425.1	Case Western 1	OH	2	Acinetobacter baumannii
ABUH534	PRJNA352251	SAMN06117741	GCA_002017475.1	Case Western 1	OH	2	Acinetobacter baumannii
ABUH537	PRJNA352251	SAMN06117742	GCA_002017485.1	Case Western 1	OH	10	Acinetobacter baumannii
ABUH542	PRJNA352251	SAMN06461839	GCA_002183585.1	Case Western 1	OH	2	Acinetobacter baumannii
ABUH546	PRJNA352251	SAMN06117745	GCA_002016935.1	Case Western 1	OH	2	Acinetobacter baumannii
ABUH547	PRJNA352251	SAMN06461838	GCA_002182445.1	Case Western 1	OH	2	Acinetobacter baumannii
ABUH549	PRJNA352251	SAMN06117746	GCA_002016955.1	Case Western 1	OH	2	Acinetobacter baumannii
ABUH550	PRJNA352251	SAMN06461837	GCA_002183595.1	Case Western 1	OH	2	Acinetobacter baumannii
ABUH552	PRJNA352251	SAMN06117747	GCA_002017515.1	Case Western 1	OH	2	Acinetobacter baumannii
ABUH553	PRJNA352251	SAMN06461836	GCA_002183625.1	Case Western 1	OH	2	Acinetobacter baumannii
ABUH555	PRJNA352251	SAMN06117748	GCA_002017525.1	Case Western 1	OH	2	Acinetobacter baumannii
ABUH557	PRJNA352251	SAMN06461834	GCA_002182465.1	Case Western 1	OH	221	Acinetobacter baumannii
ABUH561	PRJNA352251	SAMN06117749	GCA_002016975.1	Case Western 1	OH	1088	Acinetobacter baumannii
ABUH562	PRJNA352251	SAMN06461833	GCA_002182485.1	Case Western 1	OH	1088	Acinetobacter baumannii
ABUH564	PRJNA352251	SAMN06117750	GCA_002016985.1	Case Western 1	OH	79	Acinetobacter baumannii
ABUH567	PRJNA352251	SAMN06117751	GCA_002017565.1	Case Western 1	OH	1088	Acinetobacter baumannii
ABUH570	PRJNA352251	SAMN06117752	GCA_002016995.1	Case Western 1	OH	1088	Acinetobacter baumannii
ABUH572	PRJNA352251	SAMN06461832	GCA_002183265.1	Case Western 1	OH	2	Acinetobacter baumannii
ABUH575	PRJNA352251	SAMN06461831	GCA_002183275.1	Case Western 1	OH	2	Acinetobacter baumannii
ABUH576	PRJNA352251	SAMN06117753	GCA_002017555.1	Case Western 1	OH	2	Acinetobacter baumannii
ABUH578	PRJNA352251	SAMN06461830	GCA_002183285.1	Case Western 1	OH	2	Acinetobacter baumannii
ABUH579	PRJNA352251	SAMN06117754	GCA_002017035.1	Case Western 1	OH	2	Acinetobacter baumannii
ABUH580	PRJNA352251	SAMN06461829	GCA_002183325.1	Case Western 1	OH	2	Acinetobacter baumannii
ABUH582	PRJNA352251	SAMN06117755	GCA_002017055.1	Case Western 1	OH	2	Acinetobacter baumannii
ABUH585	PRJNA352251	SAMN06117756	GCA_002017095.1	Case Western 1	OH	2	Acinetobacter baumannii
ABUH586	PRJNA352251	SAMN06461828	GCA_002184055.1	Case Western 1	OH	2	Acinetobacter baumannii
ABUH588	PRJNA352251	SAMN06117757	GCA_002017065.1	Case Western 1	OH	2	Acinetobacter baumannii
ABUH589	PRJNA352251	SAMN06461827	GCA_002183345.1	Case Western 1	OH	2	Acinetobacter baumannii
ABUH591	PRJNA352251	SAMN06117758	GCA_002017115.1	Case Western 1	OH	2	Acinetobacter baumannii
ABUH592	PRJNA352251	SAMN06461793	GCA_002184085.1	Case Western 1	OH	2	Acinetobacter baumannii
ABUH594	PRJNA352251	SAMN06117759	GCA_002017125.1	Case Western 1	OH	2	Acinetobacter baumannii
ABUH596	PRJNA352251	SAMN06461792	GCA_002183355.1	Case Western 1	OH	2	Acinetobacter baumannii
ABUH597	PRJNA352251	SAMN06117760	GCA_002017105.1	Case Western 1	OH	2	Acinetobacter baumannii
ABUH603	PRJNA352251	SAMN06117762	GCA_002017595.1	Case Western 1	OH	1088	Acinetobacter baumannii
ABUH604	PRJNA352251	SAMN06461790	GCA_002183365.1	Case Western 1	OH	2	Acinetobacter baumannii
ABUH606	PRJNA352251	SAMN06117763	GCA_002017615.1	Case Western 1	OH	2	Acinetobacter baumannii
ABUH608	PRJNA352251	SAMN06461882	GCA_002183405.1	Case Western 1	OH	2	Acinetobacter baumannii
ABUH610	PRJNA352251	SAMN06461881	GCA_002183435.1	Case Western 1	OH	2	Acinetobacter baumannii
ABUH612	PRJNA352251	SAMN06117765	GCA_002017175.1	Case Western 1	OH	1088	Acinetobacter baumannii
ABUH615	PRJNA352251	SAMN06117766	GCA_002017605.1	Case Western 1	OH	2	Acinetobacter baumannii
ABUH618	PRJNA352251	SAMN06117767	GCA_002017185.1	Case Western 1	OH	2	Acinetobacter baumannii
ABUH619	PRJNA352251	SAMN06461879	GCA_002183425.1	Case Western 1	OH	250	Acinetobacter baumannii
ABUH621	PRJNA352251	SAMN06117768	GCA_002017625.1	Case Western 1	OH	2	Acinetobacter baumannii
ABUH622	PRJNA352251	SAMN06461878	GCA_002183445.1	Case Western 1	OH	2	Acinetobacter baumannii
ABUH625	PRJNA352251	SAMN06461877	GCA_002184105.1	Case Western 1	OH	2	Acinetobacter baumannii
ABUH627	PRJNA352251	SAMN06117770	GCA_002017675.1	Case Western 1	OH	2	Acinetobacter baumannii
ABUH628	PRJNA352251	SAMN06461876	GCA_002183955.1	Case Western 1	OH	2	Acinetobacter baumannii
ABUH630	PRJNA352251	SAMN06117771	GCA_002017205.1	Case Western 1	OH	2	Acinetobacter baumannii
ABUH631	PRJNA352251	SAMN06461875	GCA_002183005.1	Case Western 1	OH	250	Acinetobacter baumannii
ABUH632	PRJNA352251	SAMN06461874	GCA_002183975.1	Case Western 1	OH	2	Acinetobacter baumannii
ABUH633	PRJNA352251	SAMN06117772	GCA_002016655.1	Case Western 1	OH	1088	Acinetobacter baumannii
ABUH634	PRJNA352251	SAMN06461873	GCA_002183025.1	Case Western 1	OH	2	Acinetobacter baumannii
ABUH636	PRJNA352251	SAMN06117773	GCA_002014245.1	Case Western 1	OH	2	Acinetobacter baumannii
ABUH638	PRJNA352251	SAMN06461872	GCA_002183045.1	Case Western 1	OH	250	Acinetobacter baumannii
ABUH639	PRJNA352251	SAMN06117774	GCA_002014275.1	Case Western 1	OH	1088	Acinetobacter baumannii
ABUH641	PRJNA352251	SAMN06461871	GCA_002184005.1	Case Western 1	OH	2	Acinetobacter baumannii
ABUH642	PRJNA352251	SAMN06117775	GCA_002016785.1	Case Western 1	OH	79	Acinetobacter baumannii
ABUH644	PRJNA352251	SAMN06461870	GCA_002183035.1	Case Western 1	OH	2	Acinetobacter baumannii
ABUH645	PRJNA352251	SAMN06117776	GCA_002014475.1	Case Western 1	OH	2	Acinetobacter baumannii
ABUH648	PRJNA352251	SAMN06117777	GCA_002016735.1	Case Western 1	OH	2	Acinetobacter baumannii
ABUH649	PRJNA352251	SAMN06461869	GCA_002183085.1	Case Western 1	OH	2	Acinetobacter baumannii
ABUH650	PRJNA352251	SAMN06461868	GCA_002183105.1	Case Western 1	OH	250	Acinetobacter baumannii
ABUH651	PRJNA352251	SAMN06117778	GCA_002017335.1	Case Western 1	OH	2	Acinetobacter baumannii
ABUH653	PRJNA352251	SAMN06461867	GCA_002184025.1	Case Western 1	OH	2	Acinetobacter baumannii
ABUH654	PRJNA352251	SAMN06117779	GCA_002016775.1	Case Western 1	OH	2	Acinetobacter baumannii
ABUH657	PRJNA352251	SAMN06117780	GCA_002017345.1	Case Western 1	OH	2	Acinetobacter baumannii
ABUH658	PRJNA352251	SAMN06461866	GCA_002183125.1	Case Western 1	OH	250	Acinetobacter baumannii
ABUH660	PRJNA352251	SAMN06117781	GCA_002017355.1	Case Western 1	OH	2	Acinetobacter baumannii
ABUH669	PRJNA352251	SAMN06117782	GCA_002016745.1	Case Western 1	OH	2	Acinetobacter baumannii
ABUH670	PRJNA352251	SAMN06461864	GCA_002183115.1	Case Western 1	OH	2	Acinetobacter baumannii
ABUH672	PRJNA352251	SAMN06117783	GCA_002016815.1	Case Western 1	OH	2	Acinetobacter baumannii
ABUH673	PRJNA352251	SAMN06461863	GCA_002183165.1	Case Western 1	OH	2	Acinetobacter baumannii
ABUH675	PRJNA352251	SAMN06117784	GCA_002016825.1	Case Western 1	OH	250	Acinetobacter baumannii
ABUH678	PRJNA352251	SAMN06461862	GCA_002183185.1	Case Western 1	OH	2	Acinetobacter baumannii
ABUH680	PRJNA352251	SAMN06461861	GCA_002184035.1	Case Western 1	OH	2	Acinetobacter baumannii
ABUH681	PRJNA352251	SAMN06117785	GCA_002017395.1	Case Western 1	OH	2	Acinetobacter baumannii
ABUH687	PRJNA352251	SAMN06117786	GCA_002017415.1	Case Western 1	OH	2	Acinetobacter baumannii
ABUH688	PRJNA352251	SAMN06461860	GCA_002183195.1	Case Western 1	OH	2	Acinetobacter baumannii
ABUH690	PRJNA352251	SAMN06117787	GCA_002016865.1	Case Western 1	OH	2	Acinetobacter baumannii
ABUH691	PRJNA352251	SAMN06461859	GCA_002183215.1	Case Western 1	OH	2	Acinetobacter baumannii
ABUH692	PRJNA352251	SAMN06461858	GCA_002183245.1	Case Western 1	OH	2	Acinetobacter baumannii
ABUH693	PRJNA352251	SAMN06117788	GCA_002016855.1	Case Western 1	OH	406	Acinetobacter baumannii
ABUH695	PRJNA271775	SAMN05238607	GCA_001668865.1	Case Western 1	OH	2	Acinetobacter baumannii
ABUH696	PRJNA271775	SAMN05238673	GCA_001673815.1	Case Western 1	OH	2	Acinetobacter baumannii
ABUH698	PRJNA271775	SAMN05238608	GCA_001669495.1	Case Western 1	OH	2	Acinetobacter baumannii
ABUH699	PRJNA271775	SAMN05238677	GCA_001673875.1	Case Western 1	OH	2	Acinetobacter baumannii
ABUH702	PRJNA271775	SAMN05238678	GCA_001669365.1	Case Western 1	OH	2	Acinetobacter baumannii
ABUH703	PRJNA271775	SAMN05238710	GCA_001674915.1	Case Western 1	OH	2	Acinetobacter baumannii
ABUH704	PRJNA271775	SAMN05238609	GCA_001674345.1	Case Western 1	OH	2	Acinetobacter baumannii
ABUH705	PRJNA271775	SAMN05238651	GCA_001674605.1	Case Western 1	OH	2	Acinetobacter baumannii
ABUH706	PRJNA271775	SAMN05238674	GCA_001673805.1	Case Western 1	OH	2	Acinetobacter baumannii
ABUH707	PRJNA271775	SAMN05238652	GCA_001674585.1	Case Western 1	OH	2	Acinetobacter baumannii
ABUH708	PRJNA271775	SAMN05238711	GCA_001669705.1	Case Western 1	OH	2	Acinetobacter baumannii
ABUH709	PRJNA271775	SAMN05238610	GCA_001669575.1	Case Western 1	OH	2	Acinetobacter baumannii
ABUH710	PRJNA271775	SAMN05238653	GCA_001674635.1	Case Western 1	OH	2	Acinetobacter baumannii
ABUH712	PRJNA271775	SAMN05238586	GCA_001674115.1	Case Western 1	OH	2	Acinetobacter baumannii
ABUH713	PRJNA271775	SAMN05238679	GCA_001668765.1	Case Western 1	OH	2	Acinetobacter baumannii
ABUH714	PRJNA271775	SAMN05238587	GCA_001668445.1	Case Western 1	OH	2	Acinetobacter baumannii
ABUH715	PRJNA271775	SAMN05238712	GCA_001669225.1	Case Western 1	OH	2	Acinetobacter baumannii
ABUH716	PRJNA271775	SAMN05238654	GCA_001668995.1	Case Western 1	OH	2	Acinetobacter baumannii
ABUH717	PRJNA271775	SAMN05238713	GCA_001669255.1	Case Western 1	OH	2	Acinetobacter baumannii
ABUH718	PRJNA271775	SAMN05238655	GCA_001674655.1	Case Western 1	OH	2	Acinetobacter baumannii
ABUH719	PRJNA271775	SAMN05238656	GCA_001669005.1	Case Western 1	OH	2	Acinetobacter baumannii
ABUH720	PRJNA271775	SAMN05238675	GCA_001668755.1	Case Western 1	OH	2	Acinetobacter baumannii
ABUH721	PRJNA271775	SAMN05238657	GCA_001668515.1	Case Western 1	OH	2	Acinetobacter baumannii
ABUH722	PRJNA271775	SAMN05238680	GCA_001669355.1	Case Western 1	OH	2	Acinetobacter baumannii
ABUH723	PRJNA271775	SAMN05238681	GCA_001673915.1	Case Western 1	OH	2	Acinetobacter baumannii
ABUH724	PRJNA271775	SAMN05238714	GCA_001668645.1	Case Western 1	OH	2	Acinetobacter baumannii
ABUH725	PRJNA271775	SAMN05238611	GCA_001674395.1	Case Western 1	OH	2	Acinetobacter baumannii
ABUH726	PRJNA271775	SAMN05238658	GCA_001668475.1	Case Western 1	OH	2	Acinetobacter baumannii
ABUH728	PRJNA271775	SAMN05238612	GCA_001674415.1	Case Western 1	OH	2	Acinetobacter baumannii
ABUH729	PRJNA271775	SAMN05238682	GCA_001673905.1	Case Western 1	OH	2	Acinetobacter baumannii
ABUH730	PRJNA271775	SAMN05238659	GCA_001669035.1	Case Western 1	OH	2	Acinetobacter baumannii
ABUH731	PRJNA271775	SAMN05238604	GCA_001668835.1	Case Western 1	OH	2	Acinetobacter baumannii
ABUH733	PRJNA271775	SAMN05238660	GCA_001674665.1	Case Western 1	OH	2	Acinetobacter baumannii
ABUH734	PRJNA271775	SAMN05238661	GCA_001674695.1	Case Western 1	OH	1079	Acinetobacter baumannii
ABUH735	PRJNA271775	SAMN05238613	GCA_001669535.1	Case Western 1	OH	2	Acinetobacter baumannii
ABUH736	PRJNA271775	SAMN05238595	GCA_001668945.1	Case Western 1	OH	2	Acinetobacter baumannii
ABUH737	PRJNA271775	SAMN05238689	GCA_001673985.1	Case Western 1	OH	2	Acinetobacter baumannii
ABUH738	PRJNA271775	SAMN05238694	GCA_001668815.1	Case Western 1	OH	2	Acinetobacter baumannii
ABUH739	PRJNA271775	SAMN05238695	GCA_001674165.1	Case Western 1	OH	2	Acinetobacter baumannii
ABUH740	PRJNA271775	SAMN05238715	GCA_001669265.1	Case Western 1	OH	2	Acinetobacter baumannii
ABUH741	PRJNA271775	SAMN05238716	GCA_001669675.1	Case Western 1	OH	2	Acinetobacter baumannii
ABUH743	PRJNA271775	SAMN05238615	GCA_001669505.1	Case Western 1	OH	2	Acinetobacter baumannii
ABUH744	PRJNA271775	SAMN05238717	GCA_001668535.1	Case Western 1	OH	2	Acinetobacter baumannii
ABUH745	PRJNA271775	SAMN05238619	GCA_001674425.1	Case Western 1	OH	2	Acinetobacter baumannii
ABUH746	PRJNA271775	SAMN05238596	GCA_001669425.1	Case Western 1	OH	2	Acinetobacter baumannii
ABUH747	PRJNA271775	SAMN05238690	GCA_001669305.1	Case Western 1	OH	2	Acinetobacter baumannii
ABUH748	PRJNA271775	SAMN05238597	GCA_001674235.1	Case Western 1	OH	2	Acinetobacter baumannii
ABUH749	PRJNA271775	SAMN05238642	GCA_001674085.1	Case Western 1	OH	2	Acinetobacter baumannii
ABUH750	PRJNA271775	SAMN05238598	GCA_001668775.1	Case Western 1	OH	2	Acinetobacter baumannii
ABUH751	PRJNA271775	SAMN05238676	GCA_001673825.1	Case Western 1	OH	2	Acinetobacter baumannii
ABUH752	PRJNA271775	SAMN05238599	GCA_001674255.1	Case Western 1	OH	2	Acinetobacter baumannii
ABUH753	PRJNA271775	SAMN05238600	GCA_001674295.1	Case Western 1	OH	2	Acinetobacter baumannii
ABUH754	PRJNA271775	SAMN05238585	GCA_001674555.1	Case Western 1	OH	2	Acinetobacter baumannii
ABUH755	PRJNA271775	SAMN05238623	GCA_001674435.1	Case Western 1	OH	2	Acinetobacter baumannii
ABUH756	PRJNA271775	SAMN05238691	GCA_001668555.1	Case Western 1	OH	2	Acinetobacter baumannii
ABUH758	PRJNA271775	SAMN05238606	GCA_001674325.1	Case Western 1	OH	2	Acinetobacter baumannii
ABUH759	PRJNA271775	SAMN05238683	GCA_001669415.1	Case Western 1	OH	2	Acinetobacter baumannii
ABUH760	PRJNA271775	SAMN05238601	GCA_001669435.1	Case Western 1	OH	2	Acinetobacter baumannii
ABUH761	PRJNA271775	SAMN05238602	GCA_001674315.1	Case Western 1	OH	2	Acinetobacter baumannii
ABUH762	PRJNA271775	SAMN05238605	GCA_001674365.1	Case Western 1	OH	2	Acinetobacter baumannii
ABUH763	PRJNA271775	SAMN05238628	GCA_001674475.2	Case Western 1	OH	2	Acinetobacter baumannii
ABUH764	PRJNA271775	SAMN05238687	GCA_001674015.1	Case Western 1	OH	2	Acinetobacter baumannii
ABUH765	PRJNA271775	SAMN05238692	GCA_001669695.1	Case Western 1	OH	2	Acinetobacter baumannii
ABUH766	PRJNA271775	SAMN05238603	GCA_001669455.1	Case Western 1	OH	2	Acinetobacter baumannii
ABUH767	PRJNA271775	SAMN05238696	GCA_001668915.1	Case Western 1	OH	2	Acinetobacter baumannii
ABUH768	PRJNA271775	SAMN05238702	GCA_001669185.1	Case Western 1	OH	2	Acinetobacter baumannii
ABUH769	PRJNA271775	SAMN05238650	GCA_001674575.1	Case Western 1	OH	2	Acinetobacter baumannii
ABUH770	PRJNA271775	SAMN05238662	GCA_001669025.1	Case Western 1	OH	2	Acinetobacter baumannii
ABUH771	PRJNA271775	SAMN05238663	GCA_001669075.1	Case Western 1	OH	2	Acinetobacter baumannii
ABUH772	PRJNA271775	SAMN05238649	GCA_001673795.1	Case Western 1	OH	2	Acinetobacter baumannii
ABUH773	PRJNA271775	SAMN05238697	GCA_001668465.2	Case Western 1	OH	2	Acinetobacter baumannii
ABUH774	PRJNA271775	SAMN05238684	GCA_001673895.1	Case Western 1	OH	2	Acinetobacter baumannii
ABUH775	PRJNA271775	SAMN05238698	GCA_001668935.1	Case Western 1	OH	2	Acinetobacter baumannii
ABUH776	PRJNA271775	SAMN05238693	GCA_001669295.1	Case Western 1	OH	2	Acinetobacter baumannii
ABUH777	PRJNA271775	SAMN05238646	GCA_001674075.1	Case Western 1	OH	2	Acinetobacter baumannii
ABUH778	PRJNA271775	SAMN05238647	GCA_001674135.1	Case Western 1	OH	2	Acinetobacter baumannii
ABUH779	PRJNA271775	SAMN05238664	GCA_001669635.1	Case Western 1	OH	2	Acinetobacter baumannii
ABUH780	PRJNA271775	SAMN05238665	GCA_001674705.1	Case Western 1	OH	2	Acinetobacter baumannii
ABUH781	PRJNA271775	SAMN05238666	GCA_001669095.1	Case Western 1	OH	2	Acinetobacter baumannii
ABUH782	PRJNA271775	SAMN05238648	GCA_001668855.1	Case Western 1	OH	2	Acinetobacter baumannii
ABUH783	PRJNA271775	SAMN05238667	GCA_001669595.1	Case Western 1	OH	2	Acinetobacter baumannii
ABUH784	PRJNA271775	SAMN05238668	GCA_001674735.1	Case Western 1	OH	2	Acinetobacter baumannii
ABUH785	PRJNA271775	SAMN05238703	GCA_001669195.1	Case Western 1	OH	2	Acinetobacter baumannii
ABUH786	PRJNA271775	SAMN05238699	GCA_001674155.1	Case Western 1	OH	2	Acinetobacter baumannii
ABUH787	PRJNA271775	SAMN05238669	GCA_001669105.1	Case Western 1	OH	2	Acinetobacter baumannii
ABUH788	PRJNA271775	SAMN05238637	GCA_001674045.1	Case Western 1	OH	2	Acinetobacter baumannii
ABUH789	PRJNA271775	SAMN05238670	GCA_001669605.1	Case Western 1	OH	2	Acinetobacter baumannii
ABUH790	PRJNA271775	SAMN05238685	GCA_001673955.1	Case Western 1	OH	2	Acinetobacter baumannii
ABUH791	PRJNA271775	SAMN05238671	GCA_001669115.1	Case Western 1	OH	2	Acinetobacter baumannii
ABUH792	PRJNA271775	SAMN05238688	GCA_001668875.1	Case Western 1	OH	499	Acinetobacter baumannii
ABUH793	PRJNA271775	SAMN05238672	GCA_001669145.2	Case Western 1	OH	2	Acinetobacter baumannii
ABUH794	PRJNA271775	SAMN05238588	GCA_001674755.1	Case Western 1	OH	2	Acinetobacter baumannii
ABUH795	PRJNA271775	SAMN05238570	GCA_001674485.1	Case Western 1	OH	632	Acinetobacter baumannii
ABUH797	PRJNA271775	SAMN05238700	GCA_001674185.1	Case Western 1	OH	250	Acinetobacter baumannii
ABUH798	PRJNA271775	SAMN05238704	GCA_001674835.1	Case Western 1	OH	2	Acinetobacter baumannii
ABUH799	PRJNA271775	SAMN05238705	GCA_001674845.1	Case Western 1	OH	2	Acinetobacter baumannii
ABUH800	PRJNA271775	SAMN05238706	GCA_001674865.1	Case Western 1	OH	2	Acinetobacter baumannii
ABUH801	PRJNA271775	SAMN05238707	GCA_001668585.1	Case Western 1	OH	2	Acinetobacter baumannii
ABUH802	PRJNA271775	SAMN05238708	GCA_001674885.1	Case Western 1	OH	2	Acinetobacter baumannii
ABUH803	PRJNA271775	SAMN05238589	GCA_001674785.1	Case Western 1	OH	2	Acinetobacter baumannii
ABUH804	PRJNA271775	SAMN05238590	GCA_001674765.1	Case Western 1	OH	2	Acinetobacter baumannii
ABUH805	PRJNA271775	SAMN05238591	GCA_001674805.1	Case Western 1	OH	2	Acinetobacter baumannii
ABUH806	PRJNA271775	SAMN05238592	GCA_001669175.1	Case Western 1	OH	2	Acinetobacter baumannii
ABUH807	PRJNA271775	SAMN05238572	GCA_001674515.1	Case Western 1	OH	2	Acinetobacter baumannii
ABUH808	PRJNA271775	SAMN05238709	GCA_001669645.1	Case Western 1	OH	2	Acinetobacter baumannii
ABUH809	PRJNA271775	SAMN05238632	GCA_001674035.1	Case Western 1	OH	2	Acinetobacter baumannii
ABUH810	PRJNA271775	SAMN05238701	GCA_001674215.1	Case Western 1	OH	2	Acinetobacter baumannii
ABUH811	PRJNA271775	SAMN05238593	GCA_001674245.1	Case Western 1	OH	2	Acinetobacter baumannii
ABUH812	PRJNA271775	SAMN05238594	GCA_001669525.1	Case Western 1	OH	2	Acinetobacter baumannii
ABUH813	PRJNA271775	SAMN05238573	GCA_001668955.1	Case Western 1	OH	2	Acinetobacter baumannii
ABUH814	PRJNA271775	SAMN05238686	GCA_001673975.1	Case Western 1	OH	2	Acinetobacter baumannii
CCF1	PRJNA316619	SAMN04993337	GCA_001664595.1	Case Western 2	OH2	2	Acinetobacter baumannii
CCF10	PRJNA316619	SAMN04993351	GCA_001665125.1	Case Western 2	OH2	2	Acinetobacter baumannii
CCF11	PRJNA316619	SAMN04993353	GCA_001665145.1	Case Western 2	OH2	406	Acinetobacter baumannii
CCF12	PRJNA316619	SAMN04993355	GCA_001664815.1	Case Western 2	OH2	250	Acinetobacter baumannii
CCF13	PRJNA316619	SAMN04993357	GCA_001664835.1	Case Western 2	OH2	2	Acinetobacter baumannii
CCF14	PRJNA316619	SAMN04993359	GCA_001665155.1	Case Western 2	OH2	632	Acinetobacter baumannii
CCF15	PRJNA316619	SAMN04993360	GCA_001665175.1	Case Western 2	OH2	2	Acinetobacter baumannii
CCF16	PRJNA316619	SAMN04993363	GCA_001664855.1	Case Western 2	OH2	2	Acinetobacter baumannii
CCF17	PRJNA316619	SAMN04993365	GCA_001664885.1	Case Western 2	OH2	2	Acinetobacter baumannii
CCF18	PRJNA316619	SAMN04993366	GCA_001664895.1	Case Western 2	OH2	2	Acinetobacter baumannii
CCF19	PRJNA316619	SAMN04993368	GCA_001665205.1	Case Western 2	OH2	2	Acinetobacter baumannii
CCF2	PRJNA316619	SAMN04993338	GCA_001665095.1	Case Western 2	OH2	2	Acinetobacter baumannii
CCF20	PRJNA316619	SAMN04993370	GCA_001664905.1	Case Western 2	OH2	2	Acinetobacter baumannii
CCF21	PRJNA316619	SAMN04993372	GCA_001664915.1	Case Western 2	OH2	2	Acinetobacter baumannii
CCF22	PRJNA316619	SAMN04993374	GCA_001664965.1	Case Western 2	OH2	2	Acinetobacter baumannii
CCF23	PRJNA316619	SAMN04993377	GCA_001664975.1	Case Western 2	OH2	2	Acinetobacter baumannii
CCF24	PRJNA316619	SAMN04993378	GCA_001665215.1	Case Western 2	OH2	2	Acinetobacter baumannii
CCF25	PRJNA316619	SAMN04993379	GCA_001664985.1	Case Western 2	OH2	2	Acinetobacter baumannii
CCF26	PRJNA316619	SAMN04993381	GCA_001666305.1	Case Western 2	OH2	2	Acinetobacter baumannii
CCF28	PRJNA316619	SAMN04993382	GCA_001665985.1	Case Western 2	OH2	2	Acinetobacter baumannii
CCF29	PRJNA316619	SAMN04993384	GCA_001666065.1	Case Western 2	OH2	2	Acinetobacter baumannii
CCF3	PRJNA316619	SAMN04993339	GCA_001664685.1	Case Western 2	OH2	1088	Acinetobacter baumannii
CCF30	PRJNA316619	SAMN04993385	GCA_001666075.1	Case Western 2	OH2	2	Acinetobacter baumannii
CCF31	PRJNA316619	SAMN04993386	GCA_001666085.1	Case Western 2	OH2	2	Acinetobacter baumannii
CCF32	PRJNA316619	SAMN04993412	GCA_001666315.1	Case Western 2	OH2	2	Acinetobacter baumannii
CCF33	PRJNA316619	SAMN04993413	GCA_001664585.1	Case Western 2	OH2	2	Acinetobacter baumannii
CCF34	PRJNA316619	SAMN04993414	GCA_001664565.1	Case Western 2	OH2	2	Acinetobacter baumannii
CCF35	PRJNA316619	SAMN04993415	GCA_001665005.1	Case Western 2	OH2	499	Acinetobacter baumannii
CCF36	PRJNA316619	SAMN04993416	GCA_001664575.1	Case Western 2	OH2	2	Acinetobacter baumannii
CCF37	PRJNA316619	SAMN04993417	GCA_001665045.1	Case Western 2	OH2	2	Acinetobacter baumannii
CCF38	PRJNA316619	SAMN04993418	GCA_001664645.1	Case Western 2	OH2	2	Acinetobacter baumannii
CCF39	PRJNA316619	SAMN04993419	GCA_001665055.1	Case Western 2	OH2	2	Acinetobacter baumannii
CCF4	PRJNA316619	SAMN04993340	GCA_001664655.1	Case Western 2	OH2	2	Acinetobacter baumannii
CCF40	PRJNA316619	SAMN04993420	GCA_001665285.1	Case Western 2	OH2	2	Acinetobacter baumannii
CCF41	PRJNA316619	SAMN04993421	GCA_001664665.1	Case Western 2	OH2	2	Acinetobacter baumannii
CCF42	PRJNA316619	SAMN04993422	GCA_001665065.1	Case Western 2	OH2	2	Acinetobacter baumannii
CCF43	PRJNA316619	SAMN04993424	GCA_001666105.1	Case Western 2	OH2	2	Acinetobacter baumannii
CCF44	PRJNA316619	SAMN04993426	GCA_001666145.1	Case Western 2	OH2	2	Acinetobacter baumannii
CCF45	PRJNA316619	SAMN04993427	GCA_001666155.1	Case Western 2	OH2	2	Acinetobacter baumannii
CCF47	PRJNA316619	SAMN04993429	GCA_001666325.1	Case Western 2	OH2	2	Acinetobacter baumannii
CCF48	PRJNA316619	SAMN04993430	GCA_001666175.1	Case Western 2	OH2	2	Acinetobacter baumannii
CCF49	PRJNA316619	SAMN04993432	GCA_001666195.1	Case Western 2	OH2	2	Acinetobacter baumannii
CCF5	PRJNA316619	SAMN04993341	GCA_001664725.1	Case Western 2	OH2	2	Acinetobacter baumannii
CCF50	PRJNA316619	SAMN04993434	GCA_001666225.1	Case Western 2	OH2	250	Acinetobacter baumannii
CCF51	PRJNA316619	SAMN04993435	GCA_001666235.1	Case Western 2	OH2	2	Acinetobacter baumannii
CCF52	PRJNA316619	SAMN04993437	GCA_001666365.1	Case Western 2	OH2	1088	Acinetobacter baumannii
CCF53	PRJNA316619	SAMN04993438	GCA_001666385.1	Case Western 2	OH2	2	Acinetobacter baumannii
CCF54	PRJNA316619	SAMN04993440	GCA_001666255.1	Case Western 2	OH2	2	Acinetobacter baumannii
CCF55	PRJNA316619	SAMN04993442	GCA_001666275.1	Case Western 2	OH2	2	Acinetobacter baumannii
CCF57	PRJNA316619	SAMN04993444	GCA_001666395.1	Case Western 2	OH2	2	Acinetobacter baumannii
CCF58	PRJNA316619	SAMN04993445	GCA_001666405.1	Case Western 2	OH2	632	Acinetobacter baumannii
CCF59	PRJNA316619	SAMN04993447	GCA_001666425.1	Case Western 2	OH2	2	Acinetobacter baumannii
CCF6	PRJNA316619	SAMN04993343	GCA_001664735.1	Case Western 2	OH2	2	Acinetobacter baumannii
CCF60	PRJNA316619	SAMN04993449	GCA_001666465.1	Case Western 2	OH2	2	Acinetobacter baumannii
CCF62	PRJNA316619	SAMN04993451	GCA_001666475.1	Case Western 2	OH2	2	Acinetobacter baumannii
CCF63	PRJNA316619	SAMN04993453	GCA_001666485.1	Case Western 2	OH2	2	Acinetobacter baumannii
CCF64	PRJNA316619	SAMN04993455	GCA_001666515.1	Case Western 2	OH2	2	Acinetobacter baumannii
CCF65	PRJNA316619	SAMN04993388	GCA_001666555.1	Case Western 2	OH2	2	Acinetobacter baumannii
CCF66	PRJNA316619	SAMN04993390	GCA_001666545.1	Case Western 2	OH2	2	Acinetobacter baumannii
CCF67	PRJNA316619	SAMN04993393	GCA_001666575.1	Case Western 2	OH2	2	Acinetobacter baumannii
CCF68	PRJNA316619	SAMN04993397	GCA_001666565.1	Case Western 2	OH2	2	Acinetobacter baumannii
CCF69	PRJNA316619	SAMN04993399	GCA_001666625.1	Case Western 2	OH2	2	Acinetobacter baumannii
CCF7	PRJNA316619	SAMN04993345	GCA_001664755.1	Case Western 2	OH2	2	Acinetobacter baumannii
CCF70	PRJNA316619	SAMN04993401	GCA_001666635.1	Case Western 2	OH2	2	Acinetobacter baumannii
CCF72	PRJNA316619	SAMN04993405	GCA_001666645.1	Case Western 2	OH2	2	Acinetobacter baumannii
CCF73	PRJNA316619	SAMN04993407	GCA_001666665.1	Case Western 2	OH2	2	Acinetobacter baumannii
CCF74	PRJNA316619	SAMN04993409	GCA_001666705.1	Case Western 2	OH2	2	Acinetobacter baumannii
CCF75	PRJNA316619	SAMN04993411	GCA_001666715.1	Case Western 2	OH2	2	Acinetobacter baumannii
CCF8	PRJNA316619	SAMN04993349	GCA_001664765.1	Case Western 2	OH2	406	Acinetobacter baumannii
CCF9	PRJNA316619	SAMN04993350	GCA_001664805.1	Case Western 2	OH2	2	Acinetobacter baumannii
ORAB01	PRJNA271775	SAMN03277095	GCA_000939415.2	Oregon	OR	2	Acinetobacter baumannii
ORAB02	PRJNA271775	SAMN03277097	GCA_000939405.2	Oregon	OR	2	Acinetobacter baumannii
ORAB03	PRJNA271775	SAMN03277099	GCA_000939395.2	Oregon	OR	2	Acinetobacter baumannii
ORAB08	PRJNA271775	SAMN03277092	GCA_000939425.2	Oregon	OR	2	Acinetobacter baumannii
ORAB09	PRJNA271775	SAMN03277100	GCA_000939475.2	Oregon	OR	2	Acinetobacter baumannii
ORAB10	PRJNA271775	SAMN03277101	GCA_000939485.2	Oregon	OR	2	Acinetobacter baumannii
ORAB13	PRJNA271775	SAMN03277098	GCA_000939495.2	Oregon	OR	2	Acinetobacter baumannii
ORAB14	PRJNA271775	SAMN03277103	GCA_000939535.2	Oregon	OR	2	Acinetobacter baumannii
ORAB15	PRJNA271775	SAMN03277104	GCA_000939565.2	Oregon	OR	2	Acinetobacter baumannii
ORAB16	PRJNA271775	SAMN03277094	GCA_000939555.2	Oregon	OR	2	Acinetobacter baumannii
ORAB17	PRJNA271775	SAMN03277093	GCA_000939575.2	Oregon	OR	2	Acinetobacter baumannii
ORAB18	PRJNA271775	SAMN03277096	GCA_000939615.2	Oregon	OR	2	Acinetobacter baumannii
ORAB19	PRJNA271775	SAMN03277102	GCA_000939635.2	Oregon	OR	2	Acinetobacter baumannii
ORAB21	PRJNA271775.	SAMN04432977	GCA_001541035.2	Oregon	OR	2	Acinetobacter baumannii
ORAB23	PRJNA271775.	SAMN04432978	GCA_001531455.2	Oregon	OR	2	Acinetobacter baumannii
ORAB6b	PRJNA271775.	SAMN04432982	GCA_001541025.2	Oregon	OR	2	Acinetobacter baumannii
ORABAshR	PRJNA271775.	SAMN04432979	GCA_001531135.1	Oregon	OR	79	Acinetobacter baumannii
ORABMayT	PRJNA271775.	SAMN04432981	GCA_001541045.2	Oregon	OR	2	Acinetobacter baumannii
ORABRicT	PRJNA271775.	SAMN04432980	GCA_001531265.2	Oregon	OR	79	Acinetobacter baumannii
ORABSC	PRJNA271775.	SAMN04432983	GCA_001531205.2	Oregon	OR	2	Acinetobacter baumannii
CBA7	PRJNA380857	SAMN06650245	GCA_002082645.1	Yonsei	KOR	2	Acinetobacter baumannii
